# Shotgun mass spectrometry-based lipid profiling identifies and distinguishes between chronic inflammatory diseases

**DOI:** 10.1101/2021.03.08.21252659

**Authors:** Rune Matthiesen, Chris Lauber, Julio L. Sampaio, Neuza Domingues, Liliana Alves, Mathias J. Gerl, Manuel S. Almeida, Gustavo Rodrigues, Pedro Araújo Gonçalves, Jorge Ferreira, Cláudia Borbinha, João Pedro Marto, Marisa Neves, Frederico Batista, Miguel Viana-Baptista, Jose Alves, Kai Simons, Winchil L. C. Vaz, Otilia V. Vieira

**Affiliations:** iNOVA4Health, CEDOC, NOVA Medical School, NMS, Universidade Nova de Lisboa, 1169-056 Lisboa, Portugal; Lipotype GmbH, Tatzberg 47, 01307, Dresden, Germany; Hospital Santa Cruz, Centro Hospitalar de Lisboa Ocidental, Av. Prof. Dr. Reinaldo dos Santos, 2790-134, Carnaxide, Portugal; Department of Neurology, Hospital de Egas Moniz, Centro Hospitalar de Lisboa Ocidental, Rua da Junqueira 126, 1349-019, Lisboa, Portugal; Hospital Dr. Fernando da Fonseca, IC 19, 2720-276, Amadora, Portugal

**Keywords:** cardiovascular disease, ischemic stroke, systemic lupus erythematosus, dyslipidemia, lipid profiling, lipid biomarker

## Abstract

**Background:** Inflammation impacts several acute and chronic diseases causing localized stress and cell death, releasing tissue-specific lipids into the circulation from inflamed cells and tissues. The plasma lipidome may be expected to reflect the type of inflammation and the specific cells and tissues involved. However, deep lipid profiles of major chronic inflammatory diseases have not been compared.

**Methods:** We compare the plasma lipidomes of patients suffering from two etiologically distinct chronic inflammatory diseases, atherosclerosis-related cardiovascular disease (CVD) including ischemic stroke (IS), and systemic lupus erythematosus (SLE), to each other and to age-matched controls. The controls had never suffered from any of these diseases. Blood plasma lipidomes were screened by a top-down shotgun MS-based analysis without liquid chromatographic separation. Lipid profiling based on MS was performed on a cohort of 427 individuals. The cohort constitutes 85 controls (control), 217 with cardiovascular disease (further classified into CVD 1-5), 21 ischemic stroke patients (IS), and 104 patients suffering from systemic lupus erythematosis (SLE). 596 lipids were profiled which were quality filtered for further evaluation and determination of potential biomarkers. Lipidomes were compared by linear regression and evaluated by machine learning classifiers.

**Results:** Machine learning classifiers based on the plasma lipidomes of patients suffering from CVD and SLE allowed clear distinction of these two chronic inflammatory diseases from each other and from healthy age-matched controls and body mass index (BMI). We demonstrate convincing evidence for the capability of lipidomics to separate the studied chronic and inflammatory diseases from controls based on independent validation test set classification performance (CVD vs control - Sensitivity: 0.90, Specificity: 0.98; IS vs control - Sensitivity: 1.0, Specificity: 1.0; SLE vs control – Sensitivity: 1, Specificity: 0.88) and from each other (SLE vs CVD □ Sensitivity: 0.91, Specificity: 1). Preliminary linear discriminant analysis plots using all data clearly separated the clinical groups from each other and from the controls. In addition, CVD severities, as classified into five clinical groups, were partially separable by linear discriminant analysis. Notably, significantly dysregulated lipids between pathological groups versus control displayed a reverse lipid regulation pattern compared to statin treated controls versus non treated controls.

**Conclusion:** Dysregulation of the plasma lipidome is characteristic of chronic inflammatory diseases. Lipid profiling accurately identifies the diseases and in the case of CVD also identifies sub-classes. Dysregulated lipids are partially but not fully counterbalanced by statin treatment.
