## Supplemental Table1 for "Shotgun mass spectrometry-based lipid profiling identifies and distinguishes between chronic inflammatory diseases"

### Sheet: TableS1
Cohort	Lipid	P value	HR	OR	Comparison	Comment
Piyushkumar A. 2018	PC(O-36:1)	2.77387e-07	1.2		Cardiovascular events
Piyushkumar A. 2018	PC(31:1)	1.155e-06	1.19		Cardiovascular events
Piyushkumar A. 2018	PC(O-36:0)	8.08823e-06	1.16		Cardiovascular events
Piyushkumar A. 2018	SM(35:1)	1.7511e-05	1.17		Cardiovascular events
Piyushkumar A. 2018	DG(18:1_18:3)	2.6314e-05	0.85		Cardiovascular events
Piyushkumar A. 2018	PC(18:2_20:4)	2.65394e-05	0.85		Cardiovascular events
Piyushkumar A. 2018	Cer(d18:0/18:0)	4.49905e-05	1.15		Cardiovascular events
Piyushkumar A. 2018	Cer(d18:1/18:0)	0.000204706	1.15		Cardiovascular events
Piyushkumar A. 2018	SM(33:1)	0.000217615	1.15		Cardiovascular events
Piyushkumar A. 2018	PC(36:6)	0.000217615	0.87		Cardiovascular events
Piyushkumar A. 2018	PC(38:5)	0.000217615	0.87		Cardiovascular events
Piyushkumar A. 2018	PC(O-32:0)	0.000217615	1.13		Cardiovascular events
Piyushkumar A. 2018	DG(18:2_20:4)	0.000217615	0.88		Cardiovascular events
Piyushkumar A. 2018	TG(14:0_18:2_18:2)	0.000217615	0.87		Cardiovascular events
Piyushkumar A. 2018	TG(18:2_18:2_20:4)	0.000217615	0.88		Cardiovascular events
Piyushkumar A. 2018	LPC(20:4)	0.000227697	0.88		Cardiovascular events
Piyushkumar A. 2018	PC(40:8)	0.000274364	0.88		Cardiovascular events
Piyushkumar A. 2018	PC(33:0)	0.000366114	1.13		Cardiovascular events
Piyushkumar A. 2018	PC(P-30:0)	0.000371275	1.13		Cardiovascular events
Piyushkumar A. 2018	PI(38:4)	0.000427974	0.88		Cardiovascular events
Piyushkumar A. 2018	PC(33:1)	0.000434862	1.13		Cardiovascular events
Piyushkumar A. 2018	GM3(d18:1/16:0)	0.000674895	1.13		Cardiovascular events
Piyushkumar A. 2018	PC(35:0)	0.000730689	1.13		Cardiovascular events
Piyushkumar A. 2018	HexCer(d18:1/18:0)	0.000771359	1.13		Cardiovascular events
Piyushkumar A. 2018	PC(38:7)	0.000771359	0.89		Cardiovascular events
Piyushkumar A. 2018	Cer(d18:1/16:0)	0.000805209	1.13		Cardiovascular events
Piyushkumar A. 2018	PC(31:0)	0.000871234	1.12		Cardiovascular events
Piyushkumar A. 2018	PC(40:7)	0.000871234	0.89		Cardiovascular events
Piyushkumar A. 2018	TG(18:1_18:2_18:2)	0.000908481	0.89		Cardiovascular events
Piyushkumar A. 2018	PC(34:4)	0.001166	0.89		Cardiovascular events
Piyushkumar A. 2018	SM(34:1)	0.00125865	1.12		Cardiovascular events
Piyushkumar A. 2018	DG(18:1_20:4)	0.00152747	0.89		Cardiovascular events
Piyushkumar A. 2018	DG(18:2_20:3)	0.0015654	0.9		Cardiovascular events
Piyushkumar A. 2018	HexCer(d18:1/16:0)	0.00179585	1.12		Cardiovascular events
Piyushkumar A. 2018	SM(36:1)	0.00206925	1.12		Cardiovascular events
Piyushkumar A. 2018	PS(36:2)	0.00233579	1.1		Cardiovascular events
Piyushkumar A. 2018	PC(O-36:2)	0.00270342	1.11		Cardiovascular events
Piyushkumar A. 2018	TG(16:1_18:1_18:2)	0.00280282	0.89		Cardiovascular events
Piyushkumar A. 2018	PI(38:3)	0.00358845	0.9		Cardiovascular events
Piyushkumar A. 2018	CE(17:1)	0.00399041	1.11		Cardiovascular events
Piyushkumar A. 2018	PC(16:0_20:4)	0.00457927	0.9		Cardiovascular events
Piyushkumar A. 2018	SM(34:0)	0.0045952	1.11		Cardiovascular events
Piyushkumar A. 2018	PC(O-34:1)	0.00460677	1.11		Cardiovascular events
Piyushkumar A. 2018	PS(38:4)	0.00465904	1.1		Cardiovascular events
Piyushkumar A. 2018	DG(18:1_18:2)	0.00515477	0.9		Cardiovascular events
Piyushkumar A. 2018	DG(16:0_22:5)	0.00586906	0.9		Cardiovascular events
Piyushkumar A. 2018	PS(36:1)	0.00614138	1.09		Cardiovascular events
Piyushkumar A. 2018	TG(18:2_18:2_18:2)	0.00635179	0.91		Cardiovascular events
Piyushkumar A. 2018	PE(P-16:0/22:6)	0.00718884	0.91		Cardiovascular events
Piyushkumar A. 2018	SM(32:1)	0.00762573	1.11		Cardiovascular events
Piyushkumar A. 2018	DG(18:2_18:2)	0.0090254	0.91		Cardiovascular events
Piyushkumar A. 2018	PC(38:4)	0.00987445	0.91		Cardiovascular events
Piyushkumar A. 2018	Hex2Cer(d18:1/22:0)	0.0100416	1.1		Cardiovascular events
Piyushkumar A. 2018	PC(O-36:1)	8.36385e-11	1.35		Cardiovascular death
Piyushkumar A. 2018	DG(18:1_18:3)	1.59856e-08	0.76		Cardiovascular death
Piyushkumar A. 2018	PC(36:6)	2.19366e-07	0.78		Cardiovascular death
Piyushkumar A. 2018	DG(18:2_20:4)	2.19366e-07	0.79		Cardiovascular death
Piyushkumar A. 2018	TG(14:0_18:2_18:2)	2.19366e-07	0.78		Cardiovascular death
Piyushkumar A. 2018	PC(38:5)	2.56919e-07	0.78		Cardiovascular death
Piyushkumar A. 2018	DG(18:1_20:4)	2.56919e-07	0.78		Cardiovascular death
Piyushkumar A. 2018	PC(31:1)	2.72433e-07	1.28		Cardiovascular death
Piyushkumar A. 2018	TG(18:2_18:2_20:4)	2.93937e-07	0.8		Cardiovascular death
Piyushkumar A. 2018	PC(18:2_20:4)	3.22979e-07	0.78		Cardiovascular death
Piyushkumar A. 2018	SM(35:1)	4.3959e-07	1.26		Cardiovascular death
Piyushkumar A. 2018	LPC(20:4)	5.58751e-07	0.8		Cardiovascular death
Piyushkumar A. 2018	PC(O-36:0)	1.25687e-06	1.23		Cardiovascular death
Piyushkumar A. 2018	Cer(d18:1/16:0)	2.14609e-06	1.26		Cardiovascular death
Piyushkumar A. 2018	DG(18:2_20:3)	4.26792e-06	0.81		Cardiovascular death
Piyushkumar A. 2018	SM(33:1)	6.92979e-06	1.24		Cardiovascular death
Piyushkumar A. 2018	PC(16:0_20:4)	7.75083e-06	0.81		Cardiovascular death
Piyushkumar A. 2018	Cer(d18:1/18:0)	8.02348e-06	1.24		Cardiovascular death
Piyushkumar A. 2018	PC(34:4)	9.94654e-06	0.81		Cardiovascular death
Piyushkumar A. 2018	TG(16:1_18:1_18:2)	1.36549e-05	0.81		Cardiovascular death
Piyushkumar A. 2018	PC(O-32:0)	1.47936e-05	1.21		Cardiovascular death
Piyushkumar A. 2018	GM3(d18:1/16:0)	1.98567e-05	1.23		Cardiovascular death
Piyushkumar A. 2018	TG(14:0_16:1_18:2)	3.2742e-05	0.82		Cardiovascular death
Piyushkumar A. 2018	PC(O-36:2)	4.16124e-05	1.21		Cardiovascular death
Piyushkumar A. 2018	PC(40:8)	4.80797e-05	0.82		Cardiovascular death
Piyushkumar A. 2018	DG(18:1_18:2)	5.18625e-05	0.82		Cardiovascular death
Piyushkumar A. 2018	HexCer(d18:1/18:0)	9.1313e-05	1.2		Cardiovascular death
Piyushkumar A. 2018	Cer(d18:0/18:0)	9.59932e-05	1.19		Cardiovascular death
Piyushkumar A. 2018	TG(18:1_18:2_18:2)	0.000106764	0.83		Cardiovascular death
Piyushkumar A. 2018	TG(14:1_18:1_18:1)	0.000112234	0.82		Cardiovascular death
Piyushkumar A. 2018	PI(38:4)	0.000120451	0.83		Cardiovascular death
Piyushkumar A. 2018	PC(33:0)	0.000126025	1.2		Cardiovascular death
Piyushkumar A. 2018	PC(38:4)	0.000126025	0.84		Cardiovascular death
Piyushkumar A. 2018	TG(18:1_18:1_20:4)	0.000126025	0.84		Cardiovascular death
Piyushkumar A. 2018	DG(14:0_18:2)	0.000148712	0.83		Cardiovascular death
Piyushkumar A. 2018	DG(16:0_22:5)	0.00014959	0.83		Cardiovascular death
Piyushkumar A. 2018	PC(P-36:2)	0.00014959	1.2		Cardiovascular death
Piyushkumar A. 2018	HexCer(d18:1/16:0)	0.000222997	1.19		Cardiovascular death
Piyushkumar A. 2018	PC(P-30:0)	0.000232907	1.18		Cardiovascular death
Piyushkumar A. 2018	SM(34:1)	0.00023617	1.19		Cardiovascular death
Piyushkumar A. 2018	PC(O-32:1)	0.000291008	1.18		Cardiovascular death
Piyushkumar A. 2018	PC(38:7)	0.000327566	0.84		Cardiovascular death
Piyushkumar A. 2018	DG(18:1_20:3)	0.000327566	0.84		Cardiovascular death
Piyushkumar A. 2018	CE(20:4)	0.000437419	0.84		Cardiovascular death
Piyushkumar A. 2018	Hex2Cer(d18:1/18:0)	0.000571978	1.17		Cardiovascular death
Piyushkumar A. 2018	Hex3Cer(d18:1/16:0)	0.000571978	1.18		Cardiovascular death
Piyushkumar A. 2018	PS(36:2)	0.000681749	1.15		Cardiovascular death
Piyushkumar A. 2018	PC(34:5)	0.000681749	0.85		Cardiovascular death
Piyushkumar A. 2018	PC(33:1)	0.000890096	1.17		Cardiovascular death
Piyushkumar A. 2018	DG(18:2_18:2)	0.000890096	0.86		Cardiovascular death
Piyushkumar A. 2018	TG(16:1_16:1_16:1)	0.00112789	0.85		Cardiovascular death
Piyushkumar A. 2018	DG(16:0_20:4)	0.00128545	0.85		Cardiovascular death
Piyushkumar A. 2018	PC(P-32:1)	0.00148348	1.17		Cardiovascular death
Piyushkumar A. 2018	CE(24:0)	0.00148348	0.85		Cardiovascular death
Piyushkumar A. 2018	PC(40:7)	0.00159925	0.86		Cardiovascular death
Piyushkumar A. 2018	PC(P-34:1)	0.00159925	1.18		Cardiovascular death
Piyushkumar A. 2018	PC(35:2)	0.00166377	1.16		Cardiovascular death
Piyushkumar A. 2018	TG(16:0_18:2_18:2)	0.00173021	0.86		Cardiovascular death
Piyushkumar A. 2018	SM(32:1)	0.00178118	1.18		Cardiovascular death
Piyushkumar A. 2018	LPC(22:6)	0.0018553	0.87		Cardiovascular death
Piyushkumar A. 2018	CE(24:6)	0.00185679	0.86		Cardiovascular death
Piyushkumar A. 2018	PC(40:5)	0.00202589	0.86		Cardiovascular death
Piyushkumar A. 2018	DG(14:0_18:1)	0.00227037	0.86		Cardiovascular death
Piyushkumar A. 2018	PE(P-18:0/18:2)	0.00237391	1.15		Cardiovascular death
Piyushkumar A. 2018	LPC(24:0)	0.00240028	0.86		Cardiovascular death
Piyushkumar A. 2018	DG(16:0_18:2)	0.00243299	0.86		Cardiovascular death
Piyushkumar A. 2018	PC(35:0)	0.00256027	1.16		Cardiovascular death
Piyushkumar A. 2018	PC(P-36:4)	0.0026509	0.87		Cardiovascular death
Piyushkumar A. 2018	PC(O-34:1)	0.00266099	1.15		Cardiovascular death
Piyushkumar A. 2018	CE(17:0)	0.00271652	1.16		Cardiovascular death
Piyushkumar A. 2018	TG(18:2_18:2_18:2)	0.00297554	0.87		Cardiovascular death
Piyushkumar A. 2018	SM(35:2)	0.00311255	1.16		Cardiovascular death
Piyushkumar A. 2018	CE(17:1)	0.00324097	1.15		Cardiovascular death
Piyushkumar A. 2018	PC(31:0)	0.00387411	1.14		Cardiovascular death
Piyushkumar A. 2018	CE(22:1)	0.00403048	0.88		Cardiovascular death
Piyushkumar A. 2018	LPC(20:3)	0.00430046	0.88		Cardiovascular death
Piyushkumar A. 2018	PC(35:4)	0.00431523	0.88		Cardiovascular death
Piyushkumar A. 2018	CE(18:3)	0.00455095	0.86		Cardiovascular death
Piyushkumar A. 2018	LPC(22:5)	0.00496023	0.88		Cardiovascular death
Piyushkumar A. 2018	HexCer(d18:1/24:0)	0.00496023	1.14		Cardiovascular death
Piyushkumar A. 2018	TG(16:1_18:1_18:1)	0.0052853	0.87		Cardiovascular death
Piyushkumar A. 2018	SM(36:1)	0.00528905	1.14		Cardiovascular death
Piyushkumar A. 2018	PE(35:2)	0.00579314	1.14		Cardiovascular death
Piyushkumar A. 2018	Hex2Cer(d18:1/22:0)	0.00582343	1.14		Cardiovascular death
Piyushkumar A. 2018	DG(16:0_20:3)	0.00588338	0.87		Cardiovascular death
Piyushkumar A. 2018	LPC(O-18:0)	0.00690739	1.13		Cardiovascular death
Piyushkumar A. 2018	PI(38:3)	0.00761233	0.88		Cardiovascular death
Piyushkumar A. 2018	PS(36:1)	0.0081751	1.12		Cardiovascular death
Piyushkumar A. 2018	Cer(d18:0/16:0)	0.00860249	1.13		Cardiovascular death
Piyushkumar A. 2018	PS(38:4)	0.00865868	1.12		Cardiovascular death
Piyushkumar A. 2018	PE(35:1)	0.008886	1.13		Cardiovascular death
Piyushkumar A. 2018	Hex2Cer(d18:1/24:0)	0.00889666	1.13		Cardiovascular death
Xiaoyan 2019	LPC(17:0)	1.05e-16			8 BMI groups
Xiaoyan 2019	LPC(18:2)	1.67e-13			8 BMI groups
Xiaoyan 2019	LPC(18:0p)	2.28e-12			8 BMI groups
Xiaoyan 2019	LPC(18:1)	3.89e-12			8 BMI groups
Xiaoyan 2019	LPC(18:0e)	3.95e-12			8 BMI groups
Xiaoyan 2019	PC(16:2e)	4.52e-11			8 BMI groups
Xiaoyan 2019	SM(36:0)	7.81e-11			8 BMI groups
Xiaoyan 2019	LPC(22:5)	5.08e-10			8 BMI groups
Xiaoyan 2019	PC(40:8)	8.8e-10			8 BMI groups
Xiaoyan 2019	LPC(17:1)	1.97e-09			8 BMI groups
Xiaoyan 2019	LPC(15:0)	1.06e-08			8 BMI groups
Xiaoyan 2019	LPC(18:0)	1.34e-08			8 BMI groups
Xiaoyan 2019	LPC(22:6)	2.26e-08			8 BMI groups
Xiaoyan 2019	PC(34:0)	6.45e-08			8 BMI groups
Xiaoyan 2019	LPC(16:0)	1.31e-07			8 BMI groups
Xiaoyan 2019	LPC(20:4)	3.3e-07			8 BMI groups
Xiaoyan 2019	LPC(18:1e)	4.35e-07			8 BMI groups
Xiaoyan 2019	TAG(50:1)	6.44e-07			8 BMI groups
Xiaoyan 2019	TAG(50:2)	7.76e-07			8 BMI groups
Xiaoyan 2019	LPC(18:3)	1.4e-06			8 BMI groups
Xiaoyan 2019	PC(38:3)	1.66e-06			8 BMI groups
Xiaoyan 2019	SM(d18:0/24:0)	4.86e-06			8 BMI groups
Xiaoyan 2019	LPE(16:0)	7.17e-06			8 BMI groups
Xiaoyan 2019	TAG(48:0)	8.65e-06			8 BMI groups
Xiaoyan 2019	LPE(18:1)	1.04e-05			8 BMI groups
Xiaoyan 2019	LPC(16:0e)	1.16e-05			8 BMI groups
Xiaoyan 2019	LPC(16:1e)	1.86e-05			8 BMI groups
Xiaoyan 2019	DAG(32:0)	3.04e-05			8 BMI groups
Xiaoyan 2019	LPC(18:2e)	5.24e-05			8 BMI groups
Xiaoyan 2019	TAG(48:1)	6.4e-05			8 BMI groups
Xiaoyan 2019	PC(40:7)	6.85e-05			8 BMI groups
Xiaoyan 2019	PC(36:3e)	0.000101			8 BMI groups
Xiaoyan 2019	LPC(20:5)	0.000104			8 BMI groups
Xiaoyan 2019	TAG(52:1)	0.000151			8 BMI groups
Xiaoyan 2019	LPE(18:2)	0.000426			8 BMI groups
Xiaoyan 2019	PC(34:1e)	0.000458			8 BMI groups
Xiaoyan 2019	PC(36:2)	0.000485			8 BMI groups
Xiaoyan 2019	PC(36:0)	0.000513			8 BMI groups
Xiaoyan 2019	DAG(34:1)	0.000548			8 BMI groups
Stegemann 2011	lPS(20:0)	Enriched			plaques from symptomatic and asymptomatic patients
Stegemann 2011	PS(38:5)	Enriched			plaques from symptomatic and asymptomatic patients
Stegemann 2011	PS(38:2)	Enriched			plaques from symptomatic and asymptomatic patients
Stegemann 2011	lPC(14:0)	Enriched			plaques from symptomatic and asymptomatic patients
Stegemann 2011	lPC(O–16:0)	Enriched			plaques from symptomatic and asymptomatic patients
Stegemann 2011	lPC(O–18:0)	Enriched			plaques from symptomatic and asymptomatic patients
Stegemann 2011	lPC(18:2)	Enriched			plaques from symptomatic and asymptomatic patients
Stegemann 2011	lPC(22:5)	Enriched			plaques from symptomatic and asymptomatic patients
Stegemann 2011	lPC(22:4)	Enriched			plaques from symptomatic and asymptomatic patients
Stegemann 2011	PC(O–16:0/22:5)	Enriched			plaques from symptomatic and asymptomatic patients
Stegemann 2011	PC(18:0/20:3)	Enriched			plaques from symptomatic and asymptomatic patients
Stegemann 2011	CE(10:0)	Enriched			plaques from symptomatic and asymptomatic patients
Stegemann 2011	CE(14:0)	Enriched			plaques from symptomatic and asymptomatic patients
Stegemann 2011	CE(16:1)	Enriched			plaques from symptomatic and asymptomatic patients
Stegemann 2011	CE(18:3)	Enriched			plaques from symptomatic and asymptomatic patients
Stegemann 2011	CE(18:1)	Enriched			plaques from symptomatic and asymptomatic patients
Stegemann 2011	CE(22:6)	Enriched			plaques from symptomatic and asymptomatic patients
Stegemann 2011	CE(22:5)	Enriched			plaques from symptomatic and asymptomatic patients
Stegemann 2011	CE(22:4)	Enriched			plaques from symptomatic and asymptomatic patients
Stegemann 2011	CE(22:3)	Enriched			plaques from symptomatic and asymptomatic patients
Stegemann 2011	PE(38:3)	Enriched			plaques from symptomatic and asymptomatic patients
Stegemann 2011	SM(d18:1/14:0)	Enriched			plaques from symptomatic and asymptomatic patients
Stegemann 2011	SM(d18:1/15:0)	Enriched			plaques from symptomatic and asymptomatic patients
Stegemann 2011	SM(d18:0/15:0)	Enriched			plaques from symptomatic and asymptomatic patients
Fernandez 2013	LPC16:0	associated with a decreased risk for CVD				statistical significance was lost for the associations between lipid species and future cardiovascular events when
Fernandez 2013	LPC20:4	associated with a decreased risk for CVD				correcting for multiple testing
Fernandez 2013	SM(38:2)	associated with increased odds of CVD
Fernandez 2013	TAG(48:1)	associated with protection
Fernandez 2013	TAG(48:2)	associated with protection
Fernandez 2013	TAG(48:3)	associated with protection
Fernandez 2013	TAG(50:3)	associated with protection
Fernandez 2013	TAG(50:4)	associated with protection
Sigruener 2013, LURICA (n =445) (13)	LacCer(d18:1/18:0)	associated with CVD				Not corrected for multiple comparisons. Not adjusted for any Covariates.
Sigruener 2013, LURICA (n =445) (13)	LacCer(d18:1/20:0)	associated with CVD
Sigruener 2013, LURICA (n =445) (13)	Cer(d18:1/16:0)	associated with CVD
Sigruener 2013, LURICA (n =445) (13)	Cer(d18:1/18:0)	associated with CVD
Sigruener 2013, LURICA (n =445) (13)	Cer(d18:1/20:0)	associated with CVD
Sigruener 2013, LURICA (n =445) (13)	Cer(d18:1/24:1)	associated with CVD
Sigruener 2013, LURICA (n =445) (13)	CE(20:5)	negatively associated with CVD
Sigruener 2013, LURICA (n =445) (13)	CE(18:3)	negatively associated with CVD
Sigruener 2013, LURICA (n =445) (13)	Cer(d18:1/24:0)	negatively associated with CVD
Sigruener 2013, LURICA (n =445) (13)	SM(d18:1/22:0)	negatively associated with CVD
Sigruener 2013, LURICA (n =445) (13)	SM (d18:1/24:0)	negatively associated with CVD
Tarasov 2014, LURICA (n =3316) (9)	PC(32:0)	associated with CVD
Tarasov 2014, LURICA (n =3316) (9)	PC(38:0)	associated with CVD
Tarasov 2014, LURICA (n =3316) (9)	PC(30:1)	associated with CVD
Tarasov 2014, LURICA (n =3316) (9)	PC(34:1)	associated with CVD
Tarasov 2014, LURICA (n =3316) (9)	PC(36:1)	associated with CVD
Tarasov 2014, LURICA (n =3316) (9)	PC(O-32:0)	associated with CVD
Tarasov 2014, LURICA (n =3316) (9)	PC(O-34:0)	associated with CVD
Tarasov 2014, LURICA (n =3316) (9)	PC(O-32:1)	associated with CVD
Tarasov 2014, LURICA (n =3316) (9)	PC(O-34:1)	associated with CVD
Tarasov 2014, LURICA (n =3316) (9)	PC(O-38:5)	associated with CVD
Tarasov 2014, LURICA (n =3316) (9)	PE(30:1)	associated with CVD
Tarasov 2014, LURICA (n =3316) (9)	PE(32:1)	associated with CVD
Tarasov 2014, LURICA (n =3316) (9)	PE(34:1)	associated with CVD
Tarasov 2014, LURICA (n =3316) (9)	PE(36:1)	associated with CVD
Tarasov 2014, LURICA (n =3316) (9)	PE(40:1)	associated with CVD
Tarasov 2014, LURICA (n =3316) (9)	PE(34:2)	associated with CVD
Tarasov 2014, LURICA (n =3316) (9)	PE(36:2)	associated with CVD
Tarasov 2014, LURICA (n =3316) (9)	PE(38:2)	associated with CVD
Tarasov 2014, LURICA (n =3316) (9)	PE(34:3)	associated with CVD
Tarasov 2014, LURICA (n =3316) (9)	PE(36:3)	associated with CVD
Tarasov 2014, LURICA (n =3316) (9)	PE(36:4)	associated with CVD
Tarasov 2014, LURICA (n =3316) (9)	PE(O-32:0)	associated with CVD
Tarasov 2014, LURICA (n =3316) (9)	PE(O-36:2)	associated with CVD
Tarasov 2014, LURICA (n =3316) (9)	SM(16:0)	associated with CVD
Tarasov 2014, LURICA (n =3316) (9)	SM(16:1)	associated with CVD
Tarasov 2014, LURICA (n =3316) (9)	SM(24:1)	associated with CVD
Tarasov 2014, LURICA (n =3316) (9)	SM(24:2)	associated with CVD
Tarasov 2014, LURICA (n =3316) (9)	Cer(d18:1/16:0)	associated with CVD
Tarasov 2014, LURICA (n =3316) (9)	Cer(d18:1/18:0)	associated with CVD
Tarasov 2014, LURICA (n =3316) (9)	Cer(d18:1/24:1)	associated with CVD
Tarasov 2014, LURICA (n =3316) (9)	lipid quotientB	associated with CVD
Tarasov 2014, LURICA (n =3316) (9)	PC(32:2)	negatively associated with CVD
Tarasov 2014, LURICA (n =3316) (9)	PC(36:4)	negatively associated with CVD
Tarasov 2014, LURICA (n =3316) (9)	PC(36:5)	negatively associated with CVD
Tarasov 2014, LURICA (n =3316) (9)	PC(40:6)	negatively associated with CVD
Tarasov 2014, LURICA (n =3316) (9)	PC(40:7)	negatively associated with CVD
Tarasov 2014, LURICA (n =3316) (9)	PC(38:7)	negatively associated with CVD
Tarasov 2014, LURICA (n =3316) (9)	PC(38:6)	negatively associated with CVD
Tarasov 2014, LURICA (n =3316) (9)	PC(38:5)	negatively associated with CVD
Tarasov 2014, LURICA (n =3316) (9)	PC(38:4)	negatively associated with CVD
Tarasov 2014, LURICA (n =3316) (9)	PC(38:3)	negatively associated with CVD
Tarasov 2014, LURICA (n =3316) (9)	LPC(16:0)	negatively associated with CVD
Tarasov 2014, LURICA (n =3316) (9)	LPC(18:0)	negatively associated with CVD
Tarasov 2014, LURICA (n =3316) (9)	PE(36:6)	negatively associated with CVD
Tarasov 2014, LURICA (n =3316) (9)	PE(O-38:7)	negatively associated with CVD
Tarasov 2014, LURICA (n =3316) (9)	SM(23:0)	negatively associated with CVD
Tarasov 2014, LURICA (n =3316) (9)	SM(24:0)	negatively associated with CVD
Tarasov 2014, LURICA (n =3316) (9)	Cer(d18:1/23:0)	negatively associated with CVD
Tarasov 2014, LURICA (n =3316) (9)	Cer(d18:1/24:0)	negatively associated with CVD
Laaksonen 2016, BECACC (n =1,587) (8)	Cer(d18:1/16:0)	associated with CVD
Laaksonen 2016, BECACC (n =1,587) (8)	Cer(d18:1/18:0)	associated with CVD
Laaksonen 2016, BECACC (n =1,587) (8)	Cer(d18:1/24:1)	associated with CVD
Laaksonen 2016, BECACC (n =1,587) (8)	Cer(d18:1/16:0)	associated with CVD
Laaksonen 2016, BECACC (n =1,587) (8)	Cer(d18:1/24:0)	associated with CVD
Laaksonen 2016, BECACC (n =1,587) (8)	Cer(d18:1/18:0)	associated with CVD
Laaksonen 2016, BECACC (n =1,587) (8)	Cer(d18:1/24:0)	associated with CVD
Laaksonen 2016, BECACC (n =1,587) (8)	Cer(d18:1/24:1)	associated with CVD
Laaksonen 2016, BECACC (n =1,587) (8)	Cer(d18:1/24:0)	associated with CVD
Laaksonen 2016, SPUM-ACSD(n = 1,637) (8)	Cer(d18:1/16:0)	associated with CVD
Laaksonen 2016, SPUM-ACSD(n = 1,637) (8)	Cer(d18:1/18:0)	associated with CVD
Laaksonen 2016, SPUM-ACSD(n = 1,637) (8)	Cer(d18:1/24:1)	associated with CVD
Laaksonen 2016, SPUM-ACSD(n = 1,637) (8)	Cer(d18:1/16:0)	associated with CVD
Laaksonen 2016, SPUM-ACSD(n = 1,637) (8)	Cer(d18:1/24:0)	associated with CVD
Laaksonen 2016, SPUM-ACSD(n = 1,637) (8)	Cer(d18:1/18:0)	associated with CVD
Laaksonen 2016, SPUM-ACSD(n = 1,637) (8)	Cer(d18:1/24:0)	associated with CVD
Laaksonen 2016, SPUM-ACSD(n = 1,637) (8)	Cer(d18:1/24:1)	associated with CVD
Laaksonen 2016, SPUM-ACSD(n = 1,637) (8)	Cer(d18:1/24:0)	associated with CVD
Alshehry 2016	HexCer(d18:1/16:0)	0.00262	1.25 (1.12 - 1.38)		Cardiovascular events
Alshehry 2016	HexCer(d18:1/18:0)	0.0109	1.20 (1.09 - 1.33)		Cardiovascular events
Alshehry 2016	HexCer(d18:1/20:0)	0.00969	1.21 (1.09 - 1.34)		Cardiovascular events
Alshehry 2016	HexCer(d18:1/22:0)	0.03	1.18 (1.06 - 1.31)		Cardiovascular events
Alshehry 2016	HexCer(d18:1/24:0)	0.03	1.19 (1.06 - 1.32)		Cardiovascular events
Alshehry 2016	HexCer(d18:1/24:1)	0.000554	1.28 (1.15 - 1.42)		Cardiovascular events
Alshehry 2016	Hex2Cer(d18:1/16:0)	0.00931	1.23 (1.10 - 1.37)		Cardiovascular events
Alshehry 2016	Hex2Cer(d18:1/18:0)	0.00262	1.25 (1.13 - 1.39)		Cardiovascular events
Alshehry 2016	Hex2Cer(d18:1/22:0)	2.88E-02	1.17 (1.06 - 1.29)		Cardiovascular events
Alshehry 2016	Hex2Cer(d18:1/24:1)	1.03E-02	1.21 (1.09 - 1.34)		Cardiovascular events
Alshehry 2016	Hex3Cer(d18:1/22:0)	0.0237	1.19 (1.07 - 1.32)		Cardiovascular events
Alshehry 2016	Hex3Cer(d18:1/24:0)	0.00941	1.22 (1.10 - 1.36)		Cardiovascular events
Alshehry 2016	Hex3Cer(d18:1/24:1)	0.00506	1.23 (1.11 - 1.36)		Cardiovascular events
Alshehry 2016	PC(34:5)	4.77E-02	0.86 (0.78 - 0.96)		Cardiovascular events
Alshehry 2016	PC(35:4)	4.97E-02	0.84 (0.75 - 0.95)		Cardiovascular events
Alshehry 2016	PC(40:6)	4.25E-02	0.84 (0.75 - 0.95)		Cardiovascular events
Alshehry 2016	PC(O-32:0)	2.88E-02	1.18 (1.06 - 1.30)		Cardiovascular events
Alshehry 2016	PC(O-32:1)	3.00E-02	1.18 (1.06 - 1.32)		Cardiovascular events
Alshehry 2016	PC(O-34:1)	1.22E-04	1.33 (1.19 - 1.49)		Cardiovascular events
Alshehry 2016	PC(O-36:1)	0.000122	1.32 (1.18 - 1.48)		Cardiovascular events
Alshehry 2016	PC(O-36:2)	0.0355	1.18 (1.06 - 1.32)		Cardiovascular events
Alshehry 2016	PC(P-34:1)	0.03	.21 (1.07 - 1.36)		Cardiovascular events
Alshehry 2016	PC(P-38:6)	0.03	0.83 (0.74 - 0.93)		Cardiovascular events
Alshehry 2016	LPC(O-18:0)	0.0296	1.14 (1.05 - 1.23)		Cardiovascular events
Alshehry 2016	LPC(O-18:1)	0.03	1.15 (1.05 - 1.25)		Cardiovascular events
Alshehry 2016	LPC(O-22:0)	0.0355	1.13 (1.04 - 1.23)		Cardiovascular events
Alshehry 2016	LPC(O-22:1)	0.0313	1.12 (1.04 - 1.20)		Cardiovascular events
Alshehry 2016	LPC(O-24:0)	0.0318	1.17 (1.06 - 1.30)		Cardiovascular events
Alshehry 2016	LPC(O-24:1)	0.0237	1.13 (1.05 - 1.22)		Cardiovascular events
Alshehry 2016	LPC(O-24:2)	0.0237	1.13 (1.05 - 1.22)		Cardiovascular events
Alshehry 2016	CE(16:0)	0.0346	1.18 (1.06 - 1.31)		Cardiovascular events
Alshehry 2016	TG(56:6)	3.00E-02	0.83 (0.74 - 0.94)		Cardiovascular events
Alshehry 2016	Cer(d18:1/24:1)	0.0315	1.21 (1.07 - 1.37)		Cardiovascular death
Alshehry 2016	HexCer(d18:1/16:0)	0.000402	1.37 (1.20 - 1.57)		Cardiovascular death
Alshehry 2016	HexCer(d18:1/18:0)	0.00272	1.29 (1.14 - 1.47)		Cardiovascular death
Alshehry 2016	HexCer(d18:1/20:0)	0.000432	1.35 (1.18 - 1.54)		Cardiovascular death
Alshehry 2016	HexCer(d18:1/22:0)	0.0122	1.27 (1.10 - 1.45)		Cardiovascular death
Alshehry 2016	HexCer(d18:1/24:0)	0.00837	1.29 (1.12 - 1.49)		Cardiovascular death
Alshehry 2016	HexCer(d18:1/24:1)	0.000166	1.39 (1.22 - 1.59)		Cardiovascular death
Alshehry 2016	Hex2Cer(d18:1/16:0)	0.00272	1.33 (1.15 - 1.54)		Cardiovascular death
Alshehry 2016	Hex2Cer(d18:1/18:0)	0.000116	1.43 (1.25 - 1.64)		Cardiovascular death
Alshehry 2016	Hex2Cer(d18:1/20:0)	0.0472	1.20 (1.06 - 1.37)		Cardiovascular death
Alshehry 2016	Hex2Cer(d18:1/22:0)	0.00272	1.28 (1.13 - 1.45)		Cardiovascular death
Alshehry 2016	Hex2Cer(d18:1/24:0)	0.00727	1.25 (1.11 - 1.42)		Cardiovascular death
Alshehry 2016	Hex2Cer(d18:1/24:1)	0.00214	1.32 (1.15 - 1.51)		Cardiovascular death
Alshehry 2016	Hex3Cer(d18:1/20:0)	0.003	1.33 (1.15 - 1.53)		Cardiovascular death
Alshehry 2016	Hex3Cer(d18:1/22:0)	0.00303	1.29 (1.13 - 1.48)		Cardiovascular death
Alshehry 2016	Hex3Cer(d18:1/24:0)	0.00476	1.31 (1.13 - 1.51)		Cardiovascular death
Alshehry 2016	Hex3Cer(d18:1/24:1)	0.000116	1.38 (1.21 - 1.57)		Cardiovascular death
Alshehry 2016	SM(34:1)	0.0146	1.24 (1.09 - 1.42)		Cardiovascular death
Alshehry 2016	PC(O-32:0)	0.0125	1.25 (1.10 - 1.42)		Cardiovascular death
Alshehry 2016	PC(O-32:1)	0.0432	1.23 (1.07 - 1.42)		Cardiovascular death
Alshehry 2016	PC(O-34:1)	0.000403	1.40 (1.21 - 1.62)		Cardiovascular death
Alshehry 2016	PC(O-36:1)	0.00106	1.37 (1.18 - 1.58)		Cardiovascular death
Alshehry 2016	PC(P-32:1)	0.0464	1.22 (1.06 - 1.40)		Cardiovascular death
Alshehry 2016	PC(P-34:1)	0.0434	1.25 (1.07 - 1.46)		Cardiovascular death
Alshehry 2016	PC(P-36:5)	0.0252	0.79 (0.68 - 0.92)		Cardiovascular death
Alshehry 2016	LPC(20:1)	0.0292	1.18 (1.06 - 1.31)		Cardiovascular death
Alshehry 2016	LPC(O-18:0)	0.0477	1.16 (1.04 - 1.28)		Cardiovascular death
Alshehry 2016	LPC(O-22:0)	0.0292	1.17 (1.06 - 1.29)		Cardiovascular death
Alshehry 2016	LPC(O-24:0)	0.00837	1.27 (1.11 - 1.45)		Cardiovascular death
Alshehry 2016	LPC(O-24:2)	0.0283	1.16 (1.05 - 1.27)		Cardiovascular death
Alshehry 2016	CE(20:1)	0.0283	1.18 (1.06 - 1.31)		Cardiovascular death
Alshehry 2016	CE(24:1)	0.0183	1.15 (1.06 - 1.25)		Cardiovascular death
Stegemann 2014	TAG(50:1)	3.4e-05	1.42		Associations*of*the*individual*lipid*species*with*incident*CVD
Stegemann 2014	TAG(50:2)	6.3e-05	1.4		Associations*of*the*individual*lipid*species*with*incident*CVD
Stegemann 2014	TAG(50:3)	0.0012	1.31		Associations*of*the*individual*lipid*species*with*incident*CVD
Stegemann 2014	TAG(52:2)	0.00012	1.4		Associations*of*the*individual*lipid*species*with*incident*CVD
Stegemann 2014	TAG(52:3)	0.0012	1.25		Associations*of*the*individual*lipid*species*with*incident*CVD
Stegemann 2014	TAG(52:5)	0.0029	1.22		Associations*of*the*individual*lipid*species*with*incident*CVD
Stegemann 2014	TAG(54:2)	5.1e-07	1.37		Associations*of*the*individual*lipid*species*with*incident*CVD
Stegemann 2014	TAG(56:1)	0.0064	1.26		Associations*of*the*individual*lipid*species*with*incident*CVD
Stegemann 2014	TAG(56:5)	0.0041	1.24		Associations*of*the*individual*lipid*species*with*incident*CVD
Stegemann 2014	TAG(56:6)	0.01	1.14		Associations*of*the*individual*lipid*species*with*incident*CVD
Stegemann 2014	PE(34:1)	0.0087	1.25		Associations*of*the*individual*lipid*species*with*incident*CVD
Stegemann 2014	PE(34:2)	0.0062	1.28		Associations*of*the*individual*lipid*species*with*incident*CVD
Stegemann 2014	PE(36:2)	0.0011	1.32		Associations*of*the*individual*lipid*species*with*incident*CVD
Stegemann 2014	PE(36:4)	0.0062	1.3		Associations*of*the*individual*lipid*species*with*incident*CVD
Stegemann 2014	PE(36:5)	0.0025	1.2		Associations*of*the*individual*lipid*species*with*incident*CVD
Stegemann 2014	PE(38:3)	0.0027	1.3		Associations*of*the*individual*lipid*species*with*incident*CVD
Stegemann 2014	PE(38:4)	0.0034	1.32		Associations*of*the*individual*lipid*species*with*incident*CVD
Stegemann 2014	PE(38:5)	0.0082	1.28		Associations*of*the*individual*lipid*species*with*incident*CVD
Stegemann 2014	PE(O538:5)	0.0089	1.27		Associations*of*the*individual*lipid*species*with*incident*CVD
Stegemann 2014	SM(34:2)	0.0052	1.28		Associations*of*the*individual*lipid*species*with*incident*CVD
Stegemann 2014	SM(42:2)	0.01	1.25		Associations*of*the*individual*lipid*species*with*incident*CVD
Stegemann 2014	PC(32:1)	0.0011	1.34		Associations*of*the*individual*lipid*species*with*incident*CVD
Stegemann 2014	PC(38:2)	0.0049	1.33		Associations*of*the*individual*lipid*species*with*incident*CVD
Stegemann 2014	PC(38:3)	0.00041	1.43		Associations*of*the*individual*lipid*species*with*incident*CVD
Stegemann 2014	CE(14:0)	0.008	1.26		Associations*of*the*individual*lipid*species*with*incident*CVD
Stegemann 2014	CE(16:0)	0.0065	1.26		Associations*of*the*individual*lipid*species*with*incident*CVD
Stegemann 2014	CE(16:1)	0.00022	1.3		Associations*of*the*individual*lipid*species*with*incident*CVD
Stegemann 2014	CE(22:2)	0.0036	1.29		Associations*of*the*individual*lipid*species*with*incident*CVD
Meikle 2011	Cer(16:0)	1.2E-05		4.53	Stable CAD vs. Control
Meikle 2011	Cer(18:0)	1.4E-06		5.77	Stable CAD vs. Control
Meikle 2011	Cer(20:0)	3.2E-07		8.06	Stable CAD vs. Control
Meikle 2011	Cer(22:0)	0.0029		1.99	Stable CAD vs. Control
Meikle 2011	Cer(24:1)	1.1E-05		4.21	Stable CAD vs. Control
Meikle 2011	DHC(22:0)	6.3E-04		2.45	Stable CAD vs. Control
Meikle 2011	DHC(24:0)	4.8E-03		2.04	Stable CAD vs. Control
Meikle 2011	SM(18:2)	3.9E-03		0.40	Stable CAD vs. Control
Meikle 2011	PC(32:1)	2.3E-03		2.41	Stable CAD vs. Control
Meikle 2011	PC(32:3)	2.9E-03		0.44	Stable CAD vs. Control
Meikle 2011	PC(34:2)	1.6E-03		0.38	Stable CAD vs. Control
Meikle 2011	PC(36:2)	2.6E-03		0.38	Stable CAD vs. Control
Meikle 2011	PC(36:4)	8.8e-05		0.29	Stable CAD vs. Control
Meikle 2011	PC(36:4)	9.3E-03		2.07	Stable CAD vs. Control
Meikle 2011	PC(38:3)	1.9E-03		2.35	Stable CAD vs. Control
Meikle 2011	PC(38:4)	7.3E-03		2.10	Stable CAD vs. Control
Meikle 2011	OddPC(33:2)	7.8E-04		0.40	Stable CAD vs. Control
Meikle 2011	OddPC(35:2)	2.1E-05		0.25	Stable CAD vs. Control
Meikle 2011	PE(32:1)	3.5e-05		3.25	Stable CAD vs. Control
Meikle 2011	PE(34:1)	4.2E-05		3.33	Stable CAD vs. Control
Meikle 2011	PE(34:2)	0.0088		1.84	Stable CAD vs. Control
Meikle 2011	PE(34:3)	9.7E-03		1.83	Stable CAD vs. Control
Meikle 2011	PE(35:1)	2.2E-03		2.17	Stable CAD vs. Control
Meikle 2011	PE(36:1)	7.1E-03		1.86	Stable CAD vs. Control
Meikle 2011	PE(36:4)	2.2E-05		3.28	Stable CAD vs. Control
Meikle 2011	PE(36:5)	0.00086		2.12	Stable CAD vs. Control
Meikle 2011	PE(38:3)	1.2e-05		4.64	Stable CAD vs. Control
Meikle 2011	PE(38:4)	2.4E-06		5.24	Stable CAD vs. Control
Meikle 2011	PE(38:5)	2.6E-05		3.39	Stable CAD vs. Control
Meikle 2011	PE(38:6)	3.4E-04		2.30	Stable CAD vs. Control
Meikle 2011	PE(40:4)	5.1E-07		7.41	Stable CAD vs. Control
Meikle 2011	PE(40:5)	3.3E-04		2.65	Stable CAD vs. Control
Meikle 2011	PE(40:6)	2.3E-04		2.66	Stable CAD vs. Control
Meikle 2011	PE(40:7)	1.8E-04		2.52	Stable CAD vs. Control
Meikle 2011	PG(16:0/18:1)	1.1E-04		3.09	Stable CAD vs. Control
Meikle 2011	PI(36:4)	6.0E-03		1.92	Stable CAD vs. Control
Meikle 2011	PI(38:3)	8.9E-03		2.12	Stable CAD vs. Control
Meikle 2011	PI(38:4)	1.2E-04		3.01	Stable CAD vs. Control
Meikle 2011	PI(40:4)	6.9E-04		2.63	Stable CAD vs. Control
Meikle 2011	PC(O-34:2)	7.6E-04		0.35	Stable CAD vs. Control
Meikle 2011	PC(O-36:0)	4.9E-03		2.10	Stable CAD vs. Control
Meikle 2011	PC(O-36:3)	4.8E-03		0.42	Stable CAD vs. Control
Meikle 2011	PC(P-32:0)	6.0E-03		0.48	Stable CAD vs. Control
Meikle 2011	PC(P-34:1)	8.6E-03		0.51	Stable CAD vs. Control
Meikle 2011	PC(P-34:2)	7.8E-07		0.13	Stable CAD vs. Control
Meikle 2011	PC(P-34:3)	1.3E-03		0.39	Stable CAD vs. Control
Meikle 2011	PC(P-36:1)	4.9E-04		0.34	Stable CAD vs. Control
Meikle 2011	PC(P-36:2)	8.7E-05		0.26	Stable CAD vs. Control
Meikle 2011	PC(P-40:5)	8.6E-03		0.49	Stable CAD vs. Control
Meikle 2011	PE(P-16:0/20:4)	1.6E-03		2.62	Stable CAD vs. Control
Meikle 2011	PE(P-18:0/18:2)	0.0062		0.46	Stable CAD vs. Control
Meikle 2011	PE(P-20:0/20:4)	7.7E-05		3.22	Stable CAD vs. Control
Meikle 2011	LPC(14:0)	2.3E-03		0.43	Stable CAD vs. Control
Meikle 2011	LPC(15:0)	2.7E-05		0.21	Stable CAD vs. Control
Meikle 2011	LPC(16:0)	4.5E-04		0.37	Stable CAD vs. Control
Meikle 2011	LPC(17:0)	8.3E-05		0.30	Stable CAD vs. Control
Meikle 2011	LPC(17:1)	3.5E-03		0.50	Stable CAD vs. Control
Meikle 2011	LPC(18:0)	4.6E-05		0.25	Stable CAD vs. Control
Meikle 2011	LPC(18:2)	9.3E-04		0.35	Stable CAD vs. Control
Meikle 2011	LPC(20:3)	9.6E-03		1.97	Stable CAD vs. Control
Meikle 2011	LPC(22:0)	6.3E-04		0.37	Stable CAD vs. Control
Meikle 2011	LPC(22:1)	6.0E-03		1.95	Stable CAD vs. Control
Meikle 2011	LPE(20:4)	1.6E-06		4.92	Stable CAD vs. Control
Meikle 2011	LPE(22:6)	1.0E-05		4.64	Stable CAD vs. Control
Meikle 2011	PC(O-16:0/0:0)	2.1E-04		0.31	Stable CAD vs. Control
Meikle 2011	PC(O-18:0/0:0)	1.4E-03		0.41	Stable CAD vs. Control
Meikle 2011	PC(O-18:1/0:0)	4.3E-06		0.16	Stable CAD vs. Control
Meikle 2011	COH	4.2E-03		1.94	Stable CAD vs. Control
Meikle 2011	CE(14:0)	1.8E-03		2.27	Stable CAD vs. Control
Meikle 2011	CE(16:0)	3.5E-03		2.17	Stable CAD vs. Control
Meikle 2011	CE(16:1)	3.3E-04		2.68	Stable CAD vs. Control
Meikle 2011	CE(18:1)	5.3E-03		2.23	Stable CAD vs. Control
Meikle 2011	CE(20:3)	6.7E-07		6.48	Stable CAD vs. Control
Meikle 2011	CE(20:4)	2.0E-03		2.17	Stable CAD vs. Control
Meikle 2011	CE(22:4)	1.0E-03		2.52	Stable CAD vs. Control
Meikle 2011	CE(24:6)	4.1E-04		2.59	Stable CAD vs. Control
Meikle 2011	DG(16:0/20:3)	2.0E-05		3.73	Stable CAD vs. Control
Meikle 2011	DG(16:0/20:4)	3.1E-03		2.24	Stable CAD vs. Control
Meikle 2011	DG(16:0/22:5)	2.5E-03		2.25	Stable CAD vs. Control
Meikle 2011	DG(16:1/18:1)	9.8E-05		3.39	Stable CAD vs. Control
Meikle 2011	DG(18:0/18:1)	2.2E-03		2.12	Stable CAD vs. Control
Meikle 2011	DG(18:1/18:1)	3.0E-05		3.83	Stable CAD vs. Control
Meikle 2011	DG(18:1/18:2)	2.6E-03		2.09	Stable CAD vs. Control
Meikle 2011	DG(18:1/18:3)	2.0E-04		3.04	Stable CAD vs. Control
Meikle 2011	DG(18:1/20:3)	1.2E-07		19.87	Stable CAD vs. Control
Meikle 2011	DG(18:1/20:4)	8.4E-06		4.75	Stable CAD vs. Control
Meikle 2011	TG(14:1/16:1/18:0)	4.1E-03		1.94	Stable CAD vs. Control
Meikle 2011	TG(14:1/18:0/18:2)	2.1E-03		2.25	Stable CAD vs. Control
Meikle 2011	TG(14:1/18:1/18:1)	5.0E-03		2.05	Stable CAD vs. Control
Meikle 2011	TG(16:0/16:0/18:1)	6.1E-03		1.85	Stable CAD vs. Control
Meikle 2011	TG(16:0/16:1/18:1)	3.8E-04		2.75	Stable CAD vs. Control
Meikle 2011	TG(16:0/17:0/18:2)	8.8E-03		2.19	Stable CAD vs. Control
Meikle 2011	TG(16:0/18:1/18:1)	1.9E-04		2.78	Stable CAD vs. Control
Meikle 2011	TG(16:1/16:1/16:1)	2.6E-03		1.96	Stable CAD vs. Control
Meikle 2011	TG(16:1/16:1/18:1)	4.2E-04		2.28	Stable CAD vs. Control
Meikle 2011	TG(16:1/17:0/18:1)	9.2E-03		2.08	Stable CAD vs. Control
Meikle 2011	TG(16:1/18:1/18:1)	1.5E-04		2.78	Stable CAD vs. Control
Meikle 2011	TG(16:1/18:1/18:2)	8.2E-03		1.97	Stable CAD vs. Control
Meikle 2011	TG(17:0/18:1/18:1)	2.9E-03		2.37	Stable CAD vs. Control
Meikle 2011	TG(18:1/18:1/18:1)	1.0E-03		2.48	Stable CAD vs. Control
Meikle 2011	TG(18:1/18:1/20:4)	1.9E-03		2.13	Stable CAD vs. Control
Meikle 2011	TG(18:1/18:1/22:6)	1.8E-03		2.06	Stable CAD vs. Control
Meikle 2011	Cer(18:0)	1.1E-02		2.17	Unstable CAD vs. Stable CAD
Meikle 2011	DHC 16:0	6.6E-03		2.22	Unstable CAD vs. Stable CAD
Meikle 2011	SM 14:1	3.3E-02		0.57	Unstable CAD vs. Stable CAD
Meikle 2011	SM 18:0	3.4E-02		1.83	Unstable CAD vs. Stable CAD
Meikle 2011	SM 18:1	2.9E-02		1.90	Unstable CAD vs. Stable CAD
Meikle 2011	SM 18:2	6.5E-03		3.02	Unstable CAD vs. Stable CAD
Meikle 2011	PC 28:0	0.039		0.63	Unstable CAD vs. Stable CAD
Meikle 2011	PC 30:0	0.0022		0.37	Unstable CAD vs. Stable CAD
Meikle 2011	PC 34:3	0.0045		0.38	Unstable CAD vs. Stable CAD
Meikle 2011	PC 34:4	1.8E-04		0.24	Unstable CAD vs. Stable CAD
Meikle 2011	PC 34:5	7.3E-05		0.20	Unstable CAD vs. Stable CAD
Meikle 2011	PC 36:1	3.2E-02		0.55	Unstable CAD vs. Stable CAD
Meikle 2011	PC 36:4a	1.3E-04		0.25	Unstable CAD vs. Stable CAD
Meikle 2011	PC 36:6	3.5E-04		0.26	Unstable CAD vs. Stable CAD
Meikle 2011	PC 38:6a	5.1E-04		0.27	Unstable CAD vs. Stable CAD
Meikle 2011	PC 38:6b	4.0E-02		1.77	Unstable CAD vs. Stable CAD
Meikle 2011	PC 38:7	1.2E-02		0.40	Unstable CAD vs. Stable CAD
Meikle 2011	oddPC 33:3	4.2E-02		0.57	Unstable CAD vs. Stable CAD
Meikle 2011	oddPC 35:5	0.021		0.49	Unstable CAD vs. Stable CAD
Meikle 2011	PI 36:0	7.6E-03		0.48	Unstable CAD vs. Stable CAD
Meikle 2011	PI 36:1	0.0039		0.44	Unstable CAD vs. Stable CAD
Meikle 2011	PI 36:3	3.7E-03		0.38	Unstable CAD vs. Stable CAD
Meikle 2011	PI 36:4	1.0E-02		0.53	Unstable CAD vs. Stable CAD
Meikle 2011	PI 38:2	3.9E-03		0.45	Unstable CAD vs. Stable CAD
Meikle 2011	PI 38:3	9.4E-03		0.43	Unstable CAD vs. Stable CAD
Meikle 2011	PI 38:4	2.7E-02		0.53	Unstable CAD vs. Stable CAD
Meikle 2011	PI 38:6	2.0E-02		0.47	Unstable CAD vs. Stable CAD
Meikle 2011	PC(O-32:2)	2.0E-03		0.38	Unstable CAD vs. Stable CAD
Meikle 2011	PC(O-34:2)	4.3E-02		0.54	Unstable CAD vs. Stable CAD
Meikle 2011	PC(O-34:4)	2.8E-02		0.63	Unstable CAD vs. Stable CAD
Meikle 2011	PC(O-35:4)	3.4E-03		0.48	Unstable CAD vs. Stable CAD
Meikle 2011	PC(P-34:3)	4.0E-02		0.58	Unstable CAD vs. Stable CAD
Meikle 2011	PE(O-34:1)	0.0002		0.35	Unstable CAD vs. Stable CAD
Meikle 2011	PE(O-34:2)	0.0017		0.4	Unstable CAD vs. Stable CAD
Meikle 2011	PE(O-36:2)	2.1E-03		0.42	Unstable CAD vs. Stable CAD
Meikle 2011	PE(O-36:3)	3.6E-04		0.34	Unstable CAD vs. Stable CAD
Meikle 2011	PE(O-18:2/18:2)	9.9E-04		0.42	Unstable CAD vs. Stable CAD
Meikle 2011	PE(O-36:5)	5.3E-03		0.51	Unstable CAD vs. Stable CAD
Meikle 2011	PE(O-36:6)	6.2E-03		0.53	Unstable CAD vs. Stable CAD
Meikle 2011	PE(O-38:4)	3.6E-03		0.50	Unstable CAD vs. Stable CAD
Meikle 2011	PE(O-38:5)	8.8E-04		0.41	Unstable CAD vs. Stable CAD
Meikle 2011	PE(O-18:0/22:5)	7.5E-03		0.51	Unstable CAD vs. Stable CAD
Meikle 2011	PE(O-18:2/22:5)	4.1E-02		0.55	Unstable CAD vs. Stable CAD
Meikle 2011	PE(P-16:0/18:2)	7.0E-04		0.37	Unstable CAD vs. Stable CAD
Meikle 2011	PE(P-16:0/20:4)	0.041		0.57	Unstable CAD vs. Stable CAD
Meikle 2011	PE(P-16:0/22:5)	7.6E-03		0.46	Unstable CAD vs. Stable CAD
Meikle 2011	PE(P-17:0/20:4)	3.3E-02		0.57	Unstable CAD vs. Stable CAD
Meikle 2011	PE(P-18:0/18:1)	2.3E-02		0.45	Unstable CAD vs. Stable CAD
Meikle 2011	PE(P-18:0/18:2)	5.5E-03		0.44	Unstable CAD vs. Stable CAD
Meikle 2011	PE(P-18:0/22:5)	3.9E-02		0.53	Unstable CAD vs. Stable CAD
Meikle 2011	LPC(14:0)	4.4E-04		0.32	Unstable CAD vs. Stable CAD
Meikle 2011	LPC(16:1)	4.8E-04		0.37	Unstable CAD vs. Stable CAD
Meikle 2011	LPC(17:1)	6.5E-03		0.48	Unstable CAD vs. Stable CAD
Meikle 2011	LPC(18:0)	4.5E-02		0.63	Unstable CAD vs. Stable CAD
Meikle 2011	LPC(18:1)	1.0E-02		0.55	Unstable CAD vs. Stable CAD
Meikle 2011	LPC(18:3)	3.6E-04		0.37	Unstable CAD vs. Stable CAD
Meikle 2011	LPC(20:2)	8.1E-03		0.52	Unstable CAD vs. Stable CAD
Meikle 2011	LPC(20:3)	9.4E-03		0.56	Unstable CAD vs. Stable CAD
Meikle 2011	LPC(20:5)	3.7E-02		0.61	Unstable CAD vs. Stable CAD
Meikle 2011	LPC(22:0)	3.5E-02		0.61	Unstable CAD vs. Stable CAD
Meikle 2011	LPC(22:1)	3.1E-02		0.65	Unstable CAD vs. Stable CAD
Meikle 2011	LPE(18:1)	2.9E-02		0.62	Unstable CAD vs. Stable CAD
Meikle 2011	CE(14:0)	5.4E-04		0.32	Unstable CAD vs. Stable CAD
Meikle 2011	CE(16:1)	1.3E-02		0.55	Unstable CAD vs. Stable CAD
Meikle 2011	CE(16:2)	1.6E-02		0.53	Unstable CAD vs. Stable CAD
Meikle 2011	CE(18:3)	3.7E-03		0.43	Unstable CAD vs. Stable CAD
Meikle 2011	DG(14:0/18:1)	1.2E-02		0.61	Unstable CAD vs. Stable CAD
Meikle 2011	DG(14:0/18:2)	1.2E-02		0.59	Unstable CAD vs. Stable CAD
Meikle 2011	DG(18:1/18:3)	0.037		0.65	Unstable CAD vs. Stable CAD
Meikle 2011	TG(14:0/16:0/18:2)	5.4E-03		0.53	Unstable CAD vs. Stable CAD
Meikle 2011	TG(14:0/16:1/18:1)	8.7E-04		0.41	Unstable CAD vs. Stable CAD
Meikle 2011	TG(14:0/16:1/18:2)	1.1E-03		0.45	Unstable CAD vs. Stable CAD
Meikle 2011	TG(/14:0/17:0/18:1)	1.6E-02		0.45	Unstable CAD vs. Stable CAD
Meikle 2011	TG(14:0/18:0/18:1)	3.0E-03		0.47	Unstable CAD vs. Stable CAD
Meikle 2011	TG(14:0/18:2/18:2)	4.7E-03		0.52	Unstable CAD vs. Stable CAD
Meikle 2011	TG(14:1/16:0/18:1)	1.7E-03		0.42	Unstable CAD vs. Stable CAD
Meikle 2011	TG(14:1/16:1/18:0)	1.3E-02		0.61	Unstable CAD vs. Stable CAD
Meikle 2011	TG(14:1/18:0/18:2)	1.5E-03		0.48	Unstable CAD vs. Stable CAD
Meikle 2011	TG(14:1/18:1/18:1)	1.8E-03		0.44	Unstable CAD vs. Stable CAD
Meikle 2011	TG(15:0/16:0/18:1)	1.6E-02		0.48	Unstable CAD vs. Stable CAD
Meikle 2011	TG(16:0/16:1/17:0)	2.9E-02		0.55	Unstable CAD vs. Stable CAD
Meikle 2011	TG(16:0/16:1/18:1)	1.7E-02		0.55	Unstable CAD vs. Stable CAD
Meikle 2011	TG(16:0/17:0/18:1)	3.4E-02		0.52	Unstable CAD vs. Stable CAD
Meikle 2011	TG(16:0/17:0/18:2)	0.046		0.55	Unstable CAD vs. Stable CAD
Meikle 2011	TG(16:1/16:1/16:1)	1.2E-03		0.44	Unstable CAD vs. Stable CAD
Meikle 2011	TG(16:1/16:1/18:0)	1.7E-03		0.48	Unstable CAD vs. Stable CAD
Meikle 2011	TG(16:1/16:1/18:1)	2.3E-02		0.63	Unstable CAD vs. Stable CAD
Meikle 2011	TG(16:1/18:1/18:1)	2.8E-02		0.61	Unstable CAD vs. Stable CAD
Meikle 2011	TG(16:1/18:1/18:2)	4.1E-02		0.62	Unstable CAD vs. Stable CAD
Meikle 2011	TG(18:1/14:0/16:0)	4.1E-03		0.48	Unstable CAD vs. Stable CAD
